# Assessment of Genetic Susceptibility to Multiple Primary Cancers through Whole-Exome Sequencing in Two Large Multi-Ancestry Studies

**DOI:** 10.1101/2022.02.11.22270688

**Authors:** Taylor B. Cavazos, Linda Kachuri, Rebecca E. Graff, Jovia L. Nierenberg, Khanh K. Thai, Stacey Alexeeff, Stephen Van Den Eeden, Douglas A. Corley, Lawrence H. Kushi, Regeneron Genetics Center, Thomas J. Hoffmann, Elad Ziv, Laurie Habel, Eric Jorgenson, Lori C. Sakoda, John S. Witte

**Affiliations:** Biological and Medical Informatics, University of California San Francisco, San Francisco, CA 94158; Department of Epidemiology and Biostatistics, University of California San Francisco, San Francisco, CA 94158; Division of Research, Kaiser Permanente Northern California, Oakland, CA 94612; Regeneron Genetics Center, Tarrytown, New York 10591; Department of Medicine, University of California San Francisco, San Francisco, CA 94158; Department of Health Systems Science, Kaiser Permanente Bernard J. Tyson School of Medicine, Pasadena, CA 91101; Department of Epidemiology and Population Health, Stanford University, Stanford, CA 94305; Department of Biomedical Data Science, Stanford University, Stanford, CA 94305

## Abstract

Up to one of every six individuals diagnosed with one cancer will be diagnosed with a second primary cancer in their lifetime. Genetic factors contributing to the development of multiple primary cancers, beyond known cancer syndromes, have been underexplored. To characterize genetic susceptibility to multiple cancers, we conducted a pan-cancer, whole-exome sequencing study of individuals drawn from two large prospective cohorts (6,429 cases, 165,853 controls). We created two groupings of individuals diagnosed with multiple primary cancers: 1) an overall combined set with at least two cancers across any of 36 organ sites; and 2) cancer-specific sets defined by an index cancer at one of 16 organ sites with at least 50 cases from each study population. We then investigated whether variants identified from exome sequencing were associated with these sets of multiple cancer cases in comparison to individuals with one and, separately, no cancers. We identified 22 variant-phenotype associations, 10 of which have not been previously discovered and were significantly overrepresented among individuals with multiple cancers, compared to those with a single cancer. Overall, we describe variants and genes that may play a fundamental role in the development of multiple primary cancers and improve our understanding of shared mechanisms underlying carcinogenesis. Further investigation of these findings may lead to new screening strategies for individuals at risk for multiple primary cancers.
