## Supplemental Tables for "Assessment of Genetic Susceptibility to Multiple Primary Cancers through Whole-Exome Sequencing in Two Large Multi-Ancestry Studies"

### Sheet: Table S1
Table S1. Cancer definitions
Cancer Site	SEER Codes	WHO Codes
Head and Neck	20010, 20011	NA
Esophagus	21010	NA
Stomach	21020	NA
Small Intestine	21030	NA
Colorectal	21040, 21050	NA
Anus	21060	NA
Liver	21070, 21071, 21072	NA
Pancreas	21100	NA
Gallbladder and Biliary Tract	21080, 21090	NA
Other Digestive	21110, 21120, 21130	NA
Lung	22030, 22031	NA
Other Respiratory	22010, 22020, 22050, 22060	NA
Bone	23000	NA
Soft Tissue Sarcoma	24000	NA
Melanoma	25010	NA
Non-Epithelial Skin	25020	NA
Breast	26000	NA
Cervix	27010	NA
Uterus	27020, 27030	NA
Ovary	27040	NA
Other Female Genital	27050, 27060, 27070	NA
Prostate	28010	NA
Testis	28020	NA
Other Male Genital	28030, 28040	NA
Urinary Bladder	29010	NA
Kidney	29020	NA
Other Urinary Organs	29030, 29040	NA
Eye and Orbit	30000	NA
Brain	31010, 31011	NA
Thyroid	32010	NA
Other Endocrine	32020	NA
Mesothelioma	36010	NA
Kaposi Sarcoma	36020	NA
T-Cell and NK-Cell Neoplasms	NA	9729, 9837, 9834, 9831, 9948, 9827, 9719, 9717, 9716, 9708, 9700, 9701, 9718, 9702, 9705, 9714, 9659, 9650, 9665, 9667, 9651, 9652, 9653
Lymphoid Neoplasms	NA	9728, 9836, 9823, 9670, 9833, 9671, 9689, 9940, 9732, 9731, 9699, 9699, 9690, 9691, 9695, 9698, 9673, 9680, 9679, 9678, 9687, 9826
Myeloid Neoplasms	NA	9875, 9963, 9964, 9961, 9950, 9962, 9975, 9945, 9876, 9946, 9980, 9982, 9980, 9985, 9983, 9986, 9989, 9896, 9866, 9871, 9897, 9895, 9895, 9895, 9920, 9920, 9920, 9920, 9861, 9872, 9873, 9874, 9867, 9891, 9840, 9910, 9870, 9931, 9805

### Sheet: Table S2
Table S2: Ordered unique cancer pair counts in the Kaiser Permanente Research Bank and UK Biobank
Cancer Dx 1	Cancer Dx 2	Num Cases UKB	Num Cases Kaiser	Total Cases
Prostate	Melanoma	47	174	221
Cervix	Breast	146	56	202
Melanoma	Prostate	60	120	180
Breast	Melanoma	65	109	174
Prostate	Colorectal	88	82	170
Prostate	Urinary Bladder	46	115	161
Breast	Colorectal	86	65	151
Urinary Bladder	Prostate	86	53	139
Melanoma	Breast	70	62	132
Colorectal	Prostate	65	65	130
Breast	Lung	68	60	128
Breast	Uterus	63	58	121
Prostate	Lung	45	59	104
Prostate	Lymphoid Neoplasms	34	68	102
Uterus	Breast	50	48	98
Colorectal	Breast	39	37	76
Breast	Lymphoid Neoplasms	38	37	75
Prostate	Kidney	27	37	64
Lymphoid Neoplasms	Prostate	32	31	63
Colorectal	Colorectal	46	13	59
Melanoma	Colorectal	29	30	59
Colorectal	Lung	32	23	55
Breast	Ovary	25	29	54
Melanoma	Lymphoid Neoplasms	24	29	53
Prostate	Pancreas	18	32	50
Colorectal	Melanoma	19	29	48
Melanoma	Urinary Bladder	8	37	45
Melanoma	Lung	19	22	41
Thyroid	Breast	19	21	40
Urinary Bladder	Melanoma	16	24	40
Breast	Urinary Bladder	21	17	38
Colorectal	Urinary Bladder	17	19	36
Kidney	Prostate	21	15	36
Uterus	Colorectal	14	22	36
Cervix	Melanoma	26	9	35
Cervix	Lung	27	6	33
Ovary	Breast	17	15	32
Urinary Bladder	Lung	13	19	32
Prostate	Myeloid Neoplasms	4	27	31
Lymphoid Neoplasms	Colorectal	20	9	29
Prostate	Head and Neck	7	22	29
Colorectal	Lymphoid Neoplasms	13	15	28
Breast	Myeloid Neoplasms	15	12	27
Lymphoid Neoplasms	Breast	16	11	27
Breast	Kidney	15	11	26
Breast	Pancreas	15	11	26
Lymphoid Neoplasms	Lung	17	9	26
Head and Neck	Lung	15	11	26
Head and Neck	Prostate	11	15	26
Breast	Head and Neck	19	6	25
Lymphoid Neoplasms	Melanoma	11	14	25
Prostate	Stomach	10	14	24
Urinary Bladder	Colorectal	12	12	24
Breast	Cervix	15	7	22
Kidney	Urinary Bladder	7	15	22
Breast	Thyroid	9	12	21
Lung	Colorectal	12	9	21
Urinary Bladder	Other Urinary Organs	10	11	21
Cervix	Colorectal	18	2	20
Colorectal	Kidney	11	9	20
Colorectal	Uterus	8	12	20
Lung	Prostate	9	11	20
Prostate	Brain	8	12	20
Prostate	Esophagus	11	9	20
Thyroid	Prostate	6	14	20
Breast	Other Female Genital	9	9	18
Cervix	Ovary	17	1	18
Lymphoid Neoplasms	Lymphoid Neoplasms	14	4	18
Myeloid Neoplasms	Myeloid Neoplasms	13	5	18
Other Female Genital	Breast	6	12	18
Kidney	Lung	11	6	17
Prostate	Non-Epithelial Skin	9	8	17
Testis	Prostate	15	2	17
Urinary Bladder	Breast	10	7	17
Urinary Bladder	Lymphoid Neoplasms	6	11	17
Breast	Brain	10	6	16
Cervix	Uterus	8	8	16
Eye and Orbit	Breast	15	1	16
Lymphoid Neoplasms	Myeloid Neoplasms	11	5	16
Lymphoid Neoplasms	Urinary Bladder	9	7	16
Melanoma	Kidney	7	9	16
Prostate	Mesothelioma	12	4	16
Urinary Bladder	Kidney	5	11	16
Colorectal	Pancreas	9	6	15
Kidney	Colorectal	12	3	15
Melanoma	Uterus	4	11	15
Uterus	Melanoma	4	11	15
Cervix	Other Female Genital	11	3	14
Lung	Breast	6	8	14
Melanoma	Ovary	8	6	14
Head and Neck	Breast	9	5	14
Other Respiratory	Lung	6	8	14
Ovary	Uterus	8	6	14
Breast	Esophagus	10	3	13
Cervix	Lymphoid Neoplasms	9	4	13
Colorectal	Head and Neck	6	7	13
Lung	Lymphoid Neoplasms	3	10	13
Melanoma	Pancreas	5	8	13
Melanoma	Thyroid	3	10	13
Head and Neck	Colorectal	7	6	13
Other Urinary Organs	Urinary Bladder	3	10	13
Ovary	Melanoma	7	6	13
Lung	Melanoma	7	5	12
Melanoma	Myeloid Neoplasms	5	7	12
Melanoma	Head and Neck	4	8	12
Myeloid Neoplasms	Prostate	8	4	12
Ovary	Colorectal	10	2	12
T-Cell and NK-Cell Neoplasms	Prostate	8	4	12
Uterus	Lung	5	7	12
Colorectal	Small Intestine	6	5	11
Colorectal	Stomach	8	3	11
Kidney	Lymphoid Neoplasms	5	6	11
Lymphoid Neoplasms	Kidney	7	4	11
Lymphoid Neoplasms	Head and Neck	5	6	11
Myeloid Neoplasms	Lung	1	10	11
Other Respiratory	Prostate	7	4	11
Prostate	Liver	7	4	11
Prostate	T-Cell and NK-Cell Neoplasms	3	8	11
Urinary Bladder	Myeloid Neoplasms	2	9	11
Uterus	Lymphoid Neoplasms	4	7	11
Breast	Stomach	8	2	10
Kidney	Breast	5	5	10
Lung	Urinary Bladder	2	8	10
Lymphoid Neoplasms	Pancreas	3	7	10
Prostate	Small Intestine	5	5	10
Soft Tissue Sarcoma	Colorectal	7	3	10
T-Cell and NK-Cell Neoplasms	Melanoma	6	4	10
Uterus	Ovary	7	3	10
Breast	Anus	3	6	9
Colorectal	Esophagus	6	3	9
Kidney	Melanoma	4	5	9
Head and Neck	Esophagus	3	6	9
Head and Neck	Melanoma	1	8	9
Prostate	Other Respiratory	2	7	9
Prostate	Soft Tissue Sarcoma	2	7	9
Soft Tissue Sarcoma	Breast	8	1	9
Thyroid	Melanoma	3	6	9
Breast	Liver	4	4	8
Breast	Prostate	2	6	8
Cervix	Thyroid	6	2	8
Colorectal	Myeloid Neoplasms	4	4	8
Kidney	Pancreas	3	5	8
Melanoma	Brain	1	7	8
Myeloid Neoplasms	Colorectal	5	3	8
Prostate	Gallbladder and Biliary Tract	2	6	8
Stomach	Colorectal	6	2	8
Urinary Bladder	Pancreas	2	6	8
Uterus	Kidney	3	5	8
Breast	Non-Epithelial Skin	1	6	7
Breast	Other Digestive	5	2	7
Cervix	Head and Neck	6	1	7
Cervix	Stomach	6	1	7
Colorectal	Thyroid	5	2	7
Esophagus	Prostate	4	3	7
Myeloid Neoplasms	Melanoma	3	4	7
Other Female Genital	Lung	3	4	7
Prostate	Other Male Genital	2	5	7
Prostate	Thyroid	3	4	7
Soft Tissue Sarcoma	Melanoma	3	4	7
Stomach	Prostate	4	3	7
T-Cell and NK-Cell Neoplasms	Breast	4	3	7
T-Cell and NK-Cell Neoplasms	Colorectal	5	2	7
Testis	Melanoma	5	2	7
Uterus	Urinary Bladder	4	3	7
Anus	Breast	2	4	6
Breast	Soft Tissue Sarcoma	5	1	6
Cervix	Anus	5	1	6
Cervix	Myeloid Neoplasms	2	4	6
Colorectal	Gallbladder and Biliary Tract	4	2	6
Colorectal	Ovary	4	2	6
Lung	Thyroid	2	4	6
Lymphoid Neoplasms	Thyroid	2	4	6
Myeloid Neoplasms	Breast	2	4	6
Myeloid Neoplasms	Lymphoid Neoplasms	3	3	6
Other Female Genital	Cervix	3	3	6
Ovary	Lung	3	3	6
Soft Tissue Sarcoma	Prostate	1	5	6
Testis	Colorectal	5	1	6
Urinary Bladder	Head and Neck	1	5	6
Uterus	Cervix	4	2	6
Anus	Colorectal	2	3	5
Breast	T-Cell and NK-Cell Neoplasms	3	2	5
Cervix	Urinary Bladder	4	1	5
Colorectal	Mesothelioma	4	1	5
Colorectal	Non-Epithelial Skin	1	4	5
Colorectal	Other Urinary Organs	3	2	5
Colorectal	Soft Tissue Sarcoma	4	1	5
Colorectal	T-Cell and NK-Cell Neoplasms	4	1	5
Eye and Orbit	Lung	4	1	5
Kidney	Head and Neck	2	3	5
Lung	Myeloid Neoplasms	2	3	5
Lymphoid Neoplasms	Anus	2	3	5
Lymphoid Neoplasms	Ovary	1	4	5
Melanoma	Cervix	4	1	5
Melanoma	Esophagus	2	3	5
Myeloid Neoplasms	Kidney	3	2	5
Non-Epithelial Skin	Prostate	2	3	5
Head and Neck	Other Respiratory	3	2	5
Other Respiratory	Melanoma	4	1	5
Prostate	Other Endocrine	3	2	5
Thyroid	Lung	1	4	5
Urinary Bladder	Esophagus	3	2	5
Breast	Small Intestine	3	1	4
Cervix	Brain	3	1	4
Cervix	Pancreas	2	2	4
Colorectal	Anus	2	2	4
Colorectal	Liver	3	1	4
Esophagus	Colorectal	3	1	4
Kidney	Myeloid Neoplasms	1	3	4
Lung	Kidney	2	2	4
Lymphoid Neoplasms	Esophagus	3	1	4
Lymphoid Neoplasms	Liver	1	3	4
Lymphoid Neoplasms	Non-Epithelial Skin	1	3	4
Melanoma	Gallbladder and Biliary Tract	2	2	4
Melanoma	Other Female Genital	2	2	4
Melanoma	Stomach	3	1	4
Myeloid Neoplasms	Urinary Bladder	2	2	4
Head and Neck	Pancreas	2	2	4
Head and Neck	Urinary Bladder	1	3	4
Other Female Genital	Anus	2	2	4
Other Female Genital	Melanoma	2	2	4
Other Respiratory	Breast	2	2	4
Ovary	Cervix	1	3	4
Pancreas	Prostate	3	1	4
Prostate	Other Urinary Organs	2	2	4
Small Intestine	Prostate	1	3	4
Soft Tissue Sarcoma	Kidney	3	1	4
T-Cell and NK-Cell Neoplasms	Lung	3	1	4
Testis	Kidney	3	1	4
Urinary Bladder	Other Respiratory	1	3	4
Urinary Bladder	Ovary	3	1	4
Urinary Bladder	Stomach	3	1	4
Urinary Bladder	Uterus	3	1	4
Anus	Prostate	1	2	3
Breast	Bone	1	2	3
Breast	Other Urinary Organs	1	2	3
Colorectal	Eye and Orbit	2	1	3
Colorectal	Other Female Genital	2	1	3
Esophagus	Urinary Bladder	2	1	3
Kidney	Liver	1	2	3
Kidney	Stomach	2	1	3
Kidney	Thyroid	2	1	3
Liver	Pancreas	1	2	3
Liver	Prostate	2	1	3
Lung	Head and Neck	2	1	3
Lymphoid Neoplasms	Small Intestine	2	1	3
Lymphoid Neoplasms	Stomach	2	1	3
Lymphoid Neoplasms	Uterus	1	2	3
Melanoma	Anus	2	1	3
Melanoma	Mesothelioma	2	1	3
Melanoma	Other Male Genital	1	2	3
Melanoma	Soft Tissue Sarcoma	1	2	3
Head and Neck	Lymphoid Neoplasms	1	2	3
Other Female Genital	Ovary	2	1	3
Other Respiratory	Urinary Bladder	1	2	3
Other Urinary Organs	Colorectal	2	1	3
Pancreas	Breast	2	1	3
Pancreas	Liver	2	1	3
Pancreas	Lung	2	1	3
Prostate	Breast	1	2	3
Small Intestine	Colorectal	1	2	3
Small Intestine	Melanoma	2	1	3
Thyroid	Head and Neck	1	2	3
Thyroid	Pancreas	2	1	3
Thyroid	Stomach	2	1	3
Urinary Bladder	Liver	2	1	3
Uterus	Gallbladder and Biliary Tract	2	1	3
Bone	Colorectal	1	1	2
Bone	Prostate	1	1	2
Colorectal	Other Digestive	1	1	2
Colorectal	Other Endocrine	1	1	2
Gallbladder and Biliary Tract	Liver	1	1	2
Liver	Head and Neck	1	1	2
Lung	Esophagus	1	1	2
Lung	Soft Tissue Sarcoma	1	1	2
Lymphoid Neoplasms	Other Female Genital	1	1	2
Melanoma	Liver	1	1	2
Melanoma	T-Cell and NK-Cell Neoplasms	1	1	2
Mesothelioma	Lung	1	1	2
Myeloid Neoplasms	Head and Neck	1	1	2
Myeloid Neoplasms	Uterus	1	1	2
Head and Neck	Uterus	1	1	2
Other Digestive	Uterus	1	1	2
Other Endocrine	Breast	1	1	2
Other Female Genital	Uterus	1	1	2
Other Male Genital	Melanoma	1	1	2
Other Male Genital	Prostate	1	1	2
Other Respiratory	Pancreas	1	1	2
Other Urinary Organs	Prostate	1	1	2
Ovary	Brain	1	1	2
Ovary	Pancreas	1	1	2
Ovary	Soft Tissue Sarcoma	1	1	2
Prostate	Eye and Orbit	1	1	2
Prostate	Testis	1	1	2
Small Intestine	Lung	1	1	2
Stomach	Brain	1	1	2
T-Cell and NK-Cell Neoplasms	T-Cell and NK-Cell Neoplasms	1	1	2
Testis	Thyroid	1	1	2

### Sheet: Table S3
Table S3: Individuals with a shared index cancer across all diagnoses were grouped together. Counts in the Kaiser Permanente Research Bank (KPRB) and UK Biobank (UKB) reported here.
Index Cancer	Num Cases UKB	Num Cases KPRB	Total Cases
Prostate	809	1168	1977
Breast	1030	844	1874
Melanoma	547	896	1443
Colorectal	745	579	1324
Urinary Bladder	347	482	829
Lung	401	389	790
Lymphoid Neoplasms	366	362	728
Cervix	408	127	535
Uterus	214	243	457
Kidney	229	189	418
Head and Neck	145	138	283
Myeloid Neoplasms	111	142	253
Ovary	142	97	239
Pancreas	93	105	198
Thyroid	91	107	198
Esophagus	99	39	138
Stomach	88	42	130
Other Female Genital	63	57	120
Brain	71	40	111
T-Cell and NK-Cell Neoplasms	70	37	107
Eye and Orbit	89	16	105
Other Respiratory	55	44	99
Soft Tissue Sarcoma	51	47	98
Other Urinary Organs	38	39	77
Non-Epithelial Skin	25	51	76
Anus	33	38	71
Liver	42	29	71
Testis	59	10	69
Small Intestine	36	25	61
Gallbladder and Biliary Tract	30	19	49
Mesothelioma	30	11	41
Other Digestive	19	15	34
Other Male Genital	14	16	30
Other Endocrine	15	9	24
Bone	11	7	18
Kaposi Sarcoma	1	3	4

### Sheet: Table S4
Table S4. Independent (r2 < 0.2) variants that were suggestively (p < 5e-6) associated with a given phenotype in either the fixed-effects meta analysis or single studies if the variant was unique to that study population (we don't highlight the unique SNPs found in only one cohort in the main text)
Phenotype	SNP	Chrom	Position	Gene	EA	KPRB EAF	UKB EAF	Beta	SE	Pvalue	Study Population	Cochran's Q	Pvalue-Q
Multiple Cancers	rs555607708	22	28695868	CHEK2	A	0.00344165	0.00205775	1.00073	0.214551	3.09647e-06	FE Meta	3.03058	0.0817086
Multiple Cancers	rs146381257	15	42448087	ZNF106	C	0.00176085	0.000111422	2.05636	0.442996	3.45137e-06	FE Meta	0.618019	0.431784
Melanoma	rs1805008	16	89919736	MC1R	T	0.0774772	0.0823923	0.445169	0.0748563	2.73131e-09	FE Meta	0.684567	0.408019
Melanoma	rs7195043	16	89954453	DEF8	T	0.488529	0.490358	0.236286	0.0426758	3.0812e-08	FE Meta	0.0151429	0.902062
Melanoma	rs72813432	16	89898544	TCF25	G	0.189531	0.185436	0.272375	0.0541861	4.99101e-07	FE Meta	0.105295	0.745566
Melanoma	rs1805007	16	89919709	MC1R	T	0.0761966	0.0955401	0.342058	0.0723916	2.3e-06	FE Meta	1.84045	0.174899
Melanoma	rs369230	16	89579029	CPNE7	G	0.29748	0.311507	0.211731	0.046136	4.44796e-06	FE Meta	2.40143	0.121224
Prostate	rs17632542	19	50858501	KLK3	T	0.932688	0.929295	0.397824	0.0783856	3.8705e-07	FE Meta	0.774286	0.378894
Prostate	rs6998061	8	127416393	POU5F1B	G	0.594205	0.587641	0.204357	0.0404572	4.39072e-07	FE Meta	0.114324	0.735274
Prostate	rs3020779	3	49687375	RNF123	T	0.172803	0.173428	0.239015	0.0514886	3.4488e-06	FE Meta	0.0345266	0.852591
Breast	rs7872034	9	104134528	SMC2	A	0.556187	0.549847	0.187402	0.0375039	5.82708e-07	FE Meta	2.51462	0.112795
Breast	rs143745791	9	97643352	NCBP1	A	0.00192092	0.00247862	1.78331	0.385663	3.76407e-06	FE Meta	1.09571	0.29521
Head and Neck	rs12253181	10	62195767	RTKN2	G	0.179766	0.18653	0.541845	0.115727	2.83977e-06	FE Meta	0.205751	0.650119
Thyroid	rs147096750	10	68430491	DNA2	A	0.00344165	0.00306869	4.46622	0.884246	4.39773e-07	FE Meta	0.572901	0.449109
Urinary Bladder	rs2976393	8	142682200	PSCA	G	0.45198	0.436948	0.290666	0.0545901	1.01225e-07	FE Meta	4.05407e-06	0.998393
Urinary Bladder	rs141647689	7	3962611	SDK1	A	0.00248119	0.00366859	2.22942	0.480256	3.44798e-06	FE Meta	0.19499	0.658796
Colorectal	rs6998061	8	127416393	POU5F1B	G	0.594205	0.587641	0.226777	0.0426585	1.06014e-07	FE Meta	0.186343	0.665978
Colorectal	rs71818417	13	49546318	RCBTB1	TCA	0.982392	0.985774	0.901996	0.172071	1.58844e-07	FE Meta	0.182586	0.66916
Lymphoid Neoplasms	rs535484207	2	108720130	RANBP2	A	0.000800384	0.0005541	5.54521	1.15131	1.46138e-06	FE Meta	1.05548	0.304248
Lymphoid Neoplasms	rs139586367	6	96526408	UFL1	C	0.000640307	0.000334267	5.6492	1.18302	1.79492e-06	FE Meta	0.540386	0.462273
Lymphoid Neoplasms	rs191064896	8	142520791	ADGRB1	A	0.000960461	0.000264756	4.68547	1.00763	3.31942e-06	FE Meta	0.007165	0.932543
Lymphoid Neoplasms	rs115235886	5	140128528	IGIP	G	0.0184088	0.0191564	0.93672	0.204314	4.54605e-06	FE Meta	0.0699249	0.791446
Lymphoid Neoplasms	rs188201162	1	148979731	PDE4DIP	T	0.0272218	2.29828e-05	1.14417	0.249742	4.61908e-06	FE Meta	0.031989	0.858052
Myeloid Neoplasms	rs756958159	20	32434638	ASXL1	AG	0.00208167	0.000196492	5.21242	0.772038	1.46317e-11	FE Meta	0.612999	0.433661
Myeloid Neoplasms	rs751713049	17	76736877	SRSF2	T	0.00136349	4.21631e-05	7.02671	1.13811	6.65841e-10	FE Meta	2.2869	0.130514
Myeloid Neoplasms	rs559063155	2	197402110	SF3B1	C	0.000640307	3.01154e-05	7.74138	1.64066	2.37633e-06	FE Meta	0.0706328	0.790418
Multiple Cancers	rs12639962	4	4274294	LYAR	C	0.762291	NA	0.212749	0.046584	4.94755e-06	KPRB	NA	NA
Multiple Cancers	rs7156031	14	39061914	SEC23A	C	0.00184147	NA	3.03182	0.653344	3.47624e-06	KPRB	NA	NA
Prostate	rs78093824	13	99555481	TM9SF2	A	0.00544784	NA	2.42682	0.514198	2.36276e-06	KPRB	NA	NA
Urinary Bladder	11:65613694:C:G	11	65613694	MAP3K11	C	0.000560269	NA	7.56888	1.58572	1.81364e-06	KPRB	NA	NA
Colorectal	rs2838697	21	44813921	SUMO3	C	0.868977	NA	0.525301	0.110472	1.98399e-06	KPRB	NA	NA
Colorectal	rs2305698	16	57119107	CPNE2	A	0.0254196	NA	1.28635	0.264957	1.2042e-06	KPRB	NA	NA
Lymphoid Neoplasms	rs754539916	10	99793588	ABCC2	T	NA	9.93766e-05	4.56036	0.980237	3.28254e-06	UKB	NA	NA
Multiple Cancers	rs750255158	16	89661011	SPATA33	T	NA	7.22739e-05	7.07655	1.48548	1.89963e-06	UKB	NA	NA
Multiple Cancers	rs199928205	11	10603217	IRAG1	T	NA	0.000228883	8.13215	1.77651	4.7036e-06	UKB	NA	NA
Prostate	rs202224362	2	233996288	TRPM8	A	NA	7.84195e-05	10.0336	2.18593	4.43088e-06	UKB	NA	NA
Prostate	rs150018021	3	124873442	ITGB5	G	NA	0.000214561	7.18438	1.4879	1.3755e-06	UKB	NA	NA
Prostate	rs931764347	4	55858390	EXOC1	C	NA	1.80689e-05	49.0382	9.18276	9.28175e-08	UKB	NA	NA
Prostate	rs149742797	17	74943323	OTOP3	A	NA	0.000120458	8.16494	1.78182	4.59727e-06	UKB	NA	NA
Breast	rs868309880	19	13819545	ZSWIM4	A	NA	0.000442678	7.20976	1.51591	1.97397e-06	UKB	NA	NA

### Sheet: Table S5 
Table S5. Gene-based hits significantly associated (P < 2.65E-06 = 0.05/18,842) with a given phenotype in the fixed-effects meta analysis. Only the top gene burden mask is reported.
Phenotype	Gene	Mask	MAF	Beta	SE	Pvalue	Study Population	Cochran's Q	Pvalue-Q	Beta_KPRB	SE_KPRB	Pvalue_KPRB	Beta_UKB	SE_UKB	Pvalue_UKB
Multiple Cancers	SLC6A2	pLOF+missense (1/5)	0.005	0.684911	0.136707	5.44161e-07	FE Meta	1.85471	0.173236	0.429863	0.231865	0.0637485	0.820817	0.169256	1.23731e-06
Multiple Cancers	ATM	pLOF+missense (5/5)	0.005	0.491757	0.100466	9.84386e-07	FE Meta	2.10602	0.14672	0.319033	0.155754	0.0405294	0.614827	0.131474	2.91917e-06
Multiple Cancers	CHEK2	pLOF+missense (5/5)	0.005	0.893081	0.134312	2.94502e-11	FE Meta	3.33969	0.0676272	0.563409	0.224906	0.0122422	1.07583	0.167451	1.32063e-10
Multiple Cancers	SAMHD1	pLOF+missense (1/5)	0.005	1.00705	0.194969	2.40169e-07	FE Meta	5.35771	0.0206309	0.333829	0.350153	0.340397	1.30957	0.234721	2.41535e-08
Multiple Cancers	BRCA2	pLOF	0.005	1.7295	0.261524	3.76164e-11	FE Meta	21.6623	3.25122e-06	0.468385	0.376581	0.21358	2.90432	0.363468	1.34276e-15
Prostate	ATM	pLOF+missense (5/5)	0.005	0.829675	0.176404	2.56028e-06	FE Meta	0.521654	0.470137	0.719047	0.233622	0.00208521	0.97641	0.26906	0.000284557
Breast	CHEK2	pLOF+missense (5/5)	0.005	1.29098	0.228755	1.66625e-08	FE Meta	0.00811444	0.928223	1.3132	0.336429	9.48768e-05	1.27187	0.31197	4.56405e-05
Breast	BRCA1	pLOF	0.005	3.84857	0.712757	6.68067e-08	FE Meta	10.0903	0.00149052	2.44748	0.838195	0.0035009	7.50722	1.35448	2.9816e-08
Breast	BRCA2	pLOF	0.005	2.32833	0.387688	1.90538e-09	FE Meta	17.0574	3.62676e-05	0.924266	0.515631	0.0730533	4.15428	0.588019	1.60768e-12
Ovary	BRCA2	pLOF	0.005	3.51214	0.742463	2.24092e-06	FE Meta	9.57347	0.0019741	2.14377	0.864197	0.0131141	7.36884	1.45084	3.7942e-07
Head and Neck	AHCTF1	pLOF+missense (1/5)	0.05	-1.11116	0.229215	1.24909e-06	FE Meta	0.208564	0.647896	-1.24217	0.367191	0.000717233	-1.02752	0.293402	0.000461636
Myeloid Neoplasms	ASXL1	pLOF	0.005	4.48439	0.616611	3.52554e-13	FE Meta	0.252633	0.615227	4.31522	0.702486	8.10868e-10	5.05219	1.287	8.65247e-05
Myeloid Neoplasms	TET2	pLOF	0.005	3.36042	0.541744	5.54058e-10	FE Meta	0.576394	0.447729	3.49047	0.568179	8.08463e-10	2.05962	1.79698	0.251732
Myeloid Neoplasms	JAK2	pLOF+missense (5/5)	0.005	3.66216	0.504001	3.69785e-13	FE Meta	0.937082	0.333029	3.43165	0.557424	7.44801e-10	4.69479	1.1798	6.91114e-05
Myeloid Neoplasms	DDX41	pLOF+missense (5/5)	0.005	3.8048	0.779147	1.04335e-06	FE Meta	1.15825	0.281828	2.9592	1.10653	0.00748824	4.63633	1.09729	2.38693e-05

### Sheet: Table S6
Table S6. Frequency differences within the UK Biobank in individuals with a single cancer diagnosed versus multiple cancers within a single individual for suggestive single variant associations.
Phenotype	SNP	Chrom	Position	Gene	EA	Single Ca EAF	Multiple Ca EAF	Beta	SE	Pvalue
Multiple Cancers	rs555607708	22	28695868	CHEK2	A	0.0034577	0.00529021	0.449342	0.1844	0.0148188
Multiple Cancers	rs146381257	15	42448087	ZNF106	C	0.000103299	0.000301477	1.68282	0.826271	0.0416856
Melanoma	rs1805008	16	89919736	MC1R	T	0.11552	0.133455	0.153365	0.100599	0.127386
Melanoma	rs7195043	16	89954453	DEF8	T	0.538428	0.540219	0.00986122	0.0685742	0.885695
Melanoma	rs72813432	16	89898544	TCF25	G	0.20342	0.234004	0.153836	0.0799833	0.0544287
Melanoma	rs1805007	16	89919709	MC1R	T	0.146208	0.144424	0.0150364	0.0954965	0.874872
Melanoma	rs369230	16	89579029	CPNE7	G	0.356264	0.374542	0.0945917	0.0708313	0.181724
Prostate	rs17632542	19	50858501	KLK3	T	0.952916	0.947466	-0.100714	0.122448	0.410797
Prostate	rs6998061	8	127416393	POU5F1B	G	0.628477	0.63288	0.0478602	0.0565973	0.397755
Prostate	rs3020779	3	49687375	RNF123	T	0.184731	0.207664	0.136775	0.0660898	0.0384915
Breast	rs7872034	9	104134528	SMC2	A	0.549665	0.583576	0.144877	0.0479062	0.00249315
Breast	rs143745791	9	97643352	NCBP1	A	0.00218818	0.00873786	1.31154	0.294364	8.36945e-06
Head and Neck	rs12253181	10	62195767	RTKN2	G	0.178492	0.275862	0.690143	0.174282	7.49761e-05
Thyroid	rs147096750	10	68430491	DNA2	A	0.00185185	0.032967	2.28383	0.982603	0.0201112
Urinary Bladder	rs2976393	8	142682200	PSCA	G	0.474093	0.511869	0.14248	0.0945379	0.131786
Urinary Bladder	rs141647689	7	3962611	SDK1	A	0.00504414	0.0161765	1.18607	0.475933	0.0126992
Colorectal	rs6998061	8	127416393	POU5F1B	G	0.622386	0.640268	0.0831708	0.0611858	0.174048
Colorectal	rs71818417	13	49546318	RCBTB1	TCA	0.987026	0.996644	1.27701	0.449166	0.00446821
Lymphoid Neoplasms	rs535484207	2	108720130	RANBP2	A	0	0.00546448	2.99648	1.67384	0.0734245
Lymphoid Neoplasms	rs139586367	6	96526408	UFL1	C	0	0.00136612	1.92979	2.31749	0.405008
Lymphoid Neoplasms	rs191064896	8	142520791	ADGRB1	A	0.00040783	0.00138122	1.54754	1.45061	0.286052
Lymphoid Neoplasms	rs115235886	5	140128528	IGIP	G	0.0185784	0.0396175	0.77169	0.250241	0.00204381
Lymphoid Neoplasms	rs188201162	1	148979731	PDE4DIP	T	0	2.29828e-05	NA	NA	NA
Myeloid Neoplasms	rs756958159	20	32434638	ASXL1	AG	0.00590551	0.0227273	0.968128	0.770023	0.208655
Myeloid Neoplasms	rs751713049	17	76736877	SRSF2	T	0.0117647	0.0181818	0.376428	0.689442	0.585073
Myeloid Neoplasms	rs559063155	2	197402110	SF3B1	C	0.00389105	0.0045045	0.366655	1.24553	0.768469

### Sheet: Table S7
Table S5. Burden count differences within the UK Biobank in individuals with a single cancer diagnosed versus multiple cancers within a single individual for suggestive gene based associations. Burden frequencies show percent of individuals that are carriers for at least one variant across the gene set over the total number of indididuals.
Phenotype	Gene	Mask	MAF	Single Ca Burden Frq	Multiple Ca Burden Frq	Beta	SE	Pvalue
Multiple Cancers	SLC6A2	pLOF+missense (1/5)	0.005	0.0728256	0.0768999	0.0607765	0.066739	0.362475
Multiple Cancers	ATM	pLOF+missense (5/5)	0.005	0.0743406	0.0865501	0.182715	0.0634574	0.00398515
Multiple Cancers	CHEK2	pLOF+missense (5/5)	0.005	0.0158391	0.024427	0.445025	0.120862	0.00023132
Multiple Cancers	SAMHD1	pLOF+missense (1/5)	0.005	0.00936575	0.0141737	0.444271	0.159479	0.00534024
Multiple Cancers	BRCA2	pLOF	0.005	0.00667998	0.0114596	0.622015	0.179832	0.000542455
Prostate	ATM	pLOF+missense (5/5)	0.005	0.074387	0.0951792	0.266315	0.128554	0.0383005
Breast	CHEK2	pLOF+missense (5/5)	0.005	0.0199672	0.0242718	0.225872	0.213479	0.290031
Breast	BRCA1	pLOF	0.005	0.00369256	0.00776699	0.866283	0.408548	0.0339725
Breast	BRCA2	pLOF	0.005	0.0116247	0.0213592	0.678085	0.244225	0.00549518
Ovary	BRCA2	pLOF	0.005	0.0302457	0.0492958	0.53578	0.469334	0.25363
Head and Neck	AHCTF1	pLOF+missense (1/5)	0.05	0.0310421	0	-21.6485	12524.9	0.998621
Myeloid Neoplasms	ASXL1	pLOF	0.005	0.0194553	0.045045	0.510997	0.677668	0.450818
Myeloid Neoplasms	TET2	pLOF	0.005	0.0272374	0.00900901	-1.2716	1.06667	0.233213
Myeloid Neoplasms	JAK2	pLOF+missense (5/5)	0.005	0.0972763	0.0540541	-0.730928	0.481612	0.129098
Myeloid Neoplasms	DDX41	pLOF+missense (5/5)	0.005	0.0311284	0.0630631	0.634161	0.553821	0.252182
